# Metabolic Preference Assay for Rapid Diagnosis of Bloodstream Infections

**DOI:** 10.1101/2021.04.09.21255220

**Authors:** Thomas Rydzak, Ryan A. Groves, Ruichuan Zhang, Rajnigandha Pushpker, Maryam Mapar, Ian A. Lewis

**Affiliations:** Department of Biological Science, University of Calgary, Calgary, AB T2N 1N4, Canada

## Abstract

Bloodstream infections (BSIs) cause >500,000 infections and >80,000 deaths per year in North America. The length of time between the onset of symptoms and administration of appropriate antimicrobials is directly linked to mortality rates. It currently takes 2-5 days to identify BSI pathogens and measure their susceptibility to antimicrobials – a timeline that directly contributes to preventable deaths. To address this, we developed a rapid metabolic preference assay (MPA) that uses the pattern of metabolic fluxes observed in *ex-vivo* microbial cultures to identify common pathogens and determine their antimicrobial susceptibility profiles. In a head-to-head race with a leading platform (VITEK 2) used in diagnostic laboratories, MPA decreased testing timelines from 40 hours to under 20. If put into practice, this assay could reduce septic shock mortality and reduce the use of broad spectrum antibiotics.

**One Sentence Summary:** Metabolomics enables rapid diagnosis of BSIs.
