## Extended Data File 4 for "Metabolic Preference Assay for Rapid Diagnosis of Bloodstream Infections": Data S4. Validation of biomarkers using standard additions and MSMS fragmentation.xlsx

### Sheet: Spike in experiments
Metabolic Preference Assay for Rapid Diagnosis of Bloodstream Infections
Extended Data File 4. Compound identification via standard additions and MS/MS. Standards were spiked into samples at concentrations ranging from 1-1000 uM. High energy collision dissociation patterns (using collision energies from 10-50 eV) we used to confirm correct isomers.
label	medMz	medRt	Compound	Organism		Spike in Experiments								Standard						Sample
						0 uM	1 uM	10 uM	100 uM	1000 uM		HCD	m/z	59.0135	71.014	89.024	101.024	151.061		59.0135	71.014	89.024	101.024	151.061
1	151.061	4.3157	Arabitol	C. al		29687.8	89651.6	751387	5964064	112191800		10		1.686e+06	2.3725e+06	2.02437e+06	1.99403e+06	1.86915e+06		10998.3	22645.9	20401.3	19720.8	25617.9
												15		2.23139e+06	3.22796e+06	1.06816e+06	1.26872e+06	204187		17235.4	26986.1	2791.95	12012.1	0
												20		1.8627e+06	2.76748e+06	219623	365626	10098.1		13774	27398.6	2015.84	1693.51	0
												30		974460	1.0634e+06	5300.54	16982.4	0		3616.58	13308.3	0	0	0
												40		307450	247442	0	0	0		0	2098.08	0	0	0
												50		65932.9	51342.9	0	0	0		0	0	0	0	0
3	115.003	4.19744	Fumarate	E. co		10813780	9705177	11420090	28922760	131503300		HCD	m/z	71.0139	115.004					71.0139	115.004
												10		5.43462e+06	1.0113e+06					3.16476e+06	548027
												15		1.0467e+06	39546.9					572964	34067.3
												20		77369.1	0					68953.3	0
												35		0	0					0	0
												50		0	0					0	0
6	117.019	1.97369	Succinate	E. co		114036900	86734120	103190700	110298700	202752800		HCD	m/z	73.029	99.008	117.018				73.029	99.008	117.018
												10		15328113	1537721	4.00184e+06				18500000	1780000	5640000
												15		5.1624e+06	378023	204776				9340000	685000	613000
												20		2.70964e+06	113759	32609.1				3800000	188000	62200
												35		75466.4	0	0				110000	0	0
												50		0	0	0				0	0	0
24	331.234	8.60659	N1,N12-diacetylspermine	E. fa		7178.86	159813	1058778	4462866	20683880		HCD	m/z	287.244	171.149	100.076				287.244	171.149	100.076
												10		1.34099e+09	7.14809e+08	4.65586e+07				346572	221713	10572.8
												15		3.04719e+08	1.3231e+09	4.33688e+08				80118.1	398529	134059
												20		2.58783e+07	8.54942e+08	1.19435e+09				7266.67	351823	464454
												35		0	1.63628e+07	1.35184e+09				0	5089.05	471795
												50		0	0	3.61652e+08				0	0	107550
51	151.025	3.88816	Xanthine	P. ae		431973	4136127	27634850	91159040	208851100		HCD	m/z	108.02	151.026					108.02	151.026
												10		2.47978e+07	2.44784e+08					187245	1.62225e+06
												15		9.0735e+07	1.41542e+08					601670	894424
												20		9.99461e+07	4.07366e+07					642476	253902
												35		1.13976e+07	180689					55907.8	0
												50		326347	0					0	0
53	187.133	0.561543	3-hydroxydecanoic acid	P. ae		115250	557528	3566246	26063210	95241980		HCD	m/z	59.014	187.134					59.014	187.134
												10		2.48678e+08	6.15398e+07					1.19481e+06	286366
												15		6.93639e+07	771540					696757	15645.1
												20		1.87763e+07	0					261819	0
												30		2.52104e+06	0					46222.3	0
												40		529858	0					1628.02	0
												50		88162.2	0					0	0
54	173.104	8.57368	Arginine	MH		11538920	14846619	17550308	37822720	132365920		HCD	m/z	131.082	156.077	173.104				131.082	156.077	173.104
												10		2609501	167041	566184				8760000	627000	2160000
												15		2407594	27175	30368.9				10300000	274000	225000
												20		1.2472e+06	0	0				5920000	28200	7020
												35		14548.2	0	0				186000	0	0
												50		0	0	0				894	0	0
63	147.066	1.63542	Mevalonic acid	E. fa		73213.1	592095	4901912	41540880	229022200		HCD	m/z	59.014	147.067					59.014	147.067
												10		1.97617e+08	4.24851e+06					259819	2000
												15		1.86628e+08	4.18502e+06					251384	1029.21
												20		1.18177e+08	71714.7					135290	0
												35		1.79735e+07	0					19318.4	0
												50		808703	0					0	0
70	190.054	2.62111	N-acetyl-L-methionine	S. au		77005.7	3247915	19033780	64090040	181271100		HCD	m/z	84.0454	98.061	142.051	148.044	190.054		84.0454	98.061	142.051	148.044	190.054
												10		3.20883e+06	8.33076e+06	38493028	49373996	29040864		15061.8	27550	140053	168967	105168
												15		9229595	6.29442e+06	13459346	20669394	2564988		37310.9	28336.5	47260.1	78992.5	10004.9
												20		11001919	3.11745e+06	2535325	4.19173e+06	61538.1		40543.4	12213.9	9846.3	14966.7	709.52
												30		5.58265e+06	261977	0	0	0		19246.4	1661.36	0	0	0
												40		1.24714e+06	0	0	0	0		4271.37	0	0	0	0
												50		320629	0	0	0	0		741.585	0	0	0	0
77	137.035	4.53586	Urocanic acid	K. pn		14019.8	1328541	9018411	64015090	295270000		HCD	m/z	66.035	93.046	137.035				66.035	93.046	137.035
												10		833278	40592656	5.45609e+06				9392.9	813208	102298
												15		2558805	33965208	558918				42637.5	653327	12835.7
												20		3.94095e+06	21505042	109491				57732.8	378310	721.987
												30		2770766	5.26775e+06	0				36485.6	87037.1	0
												40		1.13111e+06	893774	0				11415.8	11070.8	0
												50		332574	121120	0				1292.54	755.22	0
90	89.0243	5.40302	Lactate	S. au		239720	3131227	3414692	4536458	8733242		ND
103	160.061	4.3744	N-acetyl-L-threonine	S. au		166540	1350808	9545467	52184930	255346600		ND
112	125.035	0.900726	Thymine	S. au		11839	328312	2149209	9722729	39453730		ND
115	174.04	5.57924	N-acetyl-L-aspartic acid	E. co		806940	1526996	9690508	74830620	363549900		ND
119	172.097	1.63292	N-acetylleucine	S. pn		205576	NQ	NQ	96191050	261911500		ND
122	131.046
126	111.02	8.44155	Asparagine	MH		266700	354574	442448	530322	618197		HCD	m/z	95.025	113.036	131.046				95.025	113.036	131.046
127	243.061											10		41897.6	246331	108872				4537.39	25397	16706
												15		36818.8	41963.9	3984.42				0	4081.35	0
												20		14220.9	12456	0				0	0	0
												35		0	0	0				0	0	0
												50		0	0	0				0	0	0
126	111.019	1.06314	Uracil	E. fa		367256	893717	4211752	21453440	96169370		HCD	m/z	67.03	111.02					67.03	111.02
												10		10189.4	4508862					356.594	468805
												15		27639.7	810837					2354.23	100495
												20		19944	82350.2					2396.93	11905.8
												30		3501.26	0					633.044	0
												40		0	0					277.893	0
												50		0	0					0	0
127	243.062	3.44156	Uridine	E. fa		858.207	551224	3181032	20616890	95887360		HCD	m/z	82.0297	110.025	152.035	200.056	243.062		82.0297	110.025	152.035	200.056	243.062
												10		723067	11473220	3.14461e+06	9037233	8198731		5689.55	211808	76831.1	314044	345580
												15		1.64099e+06	13970572	2.69855e+06	2.8335e+06	690834		18274.1	405304	80930.9	123929	41745.7
												20		3.1054e+06	11431176	1.20484e+06	190274	16883.5		54659.5	331946	43154.4	13638.3	0
												30		4538763	3.66055e+06	83323.1	0	0		104022	54559.5	0	0	0
												50		1064556	54098.4	0	0	0		24668.3	945.31	0	0	0
