## Extended Data File 5 for "Metabolic Preference Assay for Rapid Diagnosis of Bloodstream Infections": Data S5. Blood replicates.xlsx

### Sheet: Adjusted
Metabolic Preference Assay for Rapid Diagnosis of Bloodstream Infections
Extended Data File 5. Blood replicate data from 20 different patients.
Marker	m/z	RT	Compound ID	Molecular Formula (Based on M-H)	maxQuality	MHB_T0	MHB_T0	MHB_T0	MHB_T0	MHB_T0	MHB_T0	MHB_T0	MHB_T0	MHB_T0	MHB_T0	MHB_T0	MHB_T0	MHB_T0	MHB_T0	MHB_T0	MHB_T0	MHB_T0	MHB_T0	MHB_T0	MHB_T0	MHB_T4	MHB_T4	MHB_T4	MHB_T4	MHB_T4	MHB_T4	MHB_T4	MHB_T4	MHB_T4	MHB_T4	MHB_T4	MHB_T4	MHB_T4	MHB_T4	MHB_T4	MHB_T4	MHB_T4	MHB_T4	MHB_T4	MHB_T4
1	151.061	4.8456	D-Arabitol	C5H12O5	0.845764	0	0	0	0	0	0	19984.9	0	0	0	0	0	0	0	0	0	0	0	0	0	0	6431.5	0	0	0	8454.22	0	0	0	0	0	0	0	0	0	0	0	0	0	0
2	216.051	4.28903			0.857441	600649	541175	500840	552798	545496	569164	572324	543245	519420	543851	506044	494750	554932	511280	547621	565642	574785	540740	444581	511379	348216	296209	306547	253214	275438	280661	320340	301863	273610	301294	356128	317770	302287	380197	373263	331234	327072	352271	317773	295875
3	115.003	4.47079	Fumaric acid	C4H4O4	0.854782	48869.3	43570.7	40639.8	45523.5	48608.9	46812.8	49039.2	53205	41370.3	44726.9	39446.3	47654.3	37830.1	52011	44893.1	45680.8	48632.9	48459.3	54700.6	36634.2	45456.1	44193.9	43525.7	28512.2	54385.9	49198	48771.7	65971	47648.1	38040.7	69501	56855.8	45457.9	54611.4	63863.6	40913.6	85436.5	68810.1	67584.6	38248.2
6	117.019	2.36397	Succinic acid	C4H6O4	0.820484	1.06166e+06	900078	797923	1.12928e+06	1.20735e+06	1.04808e+06	986373	1.02652e+06	958061	886238	1.00471e+06	798395	942898	975304	987411	998685	1.03999e+06	1.06886e+06	915471	933322	1.13658e+06	966050	882586	828763	1.07028e+06	1.02307e+06	1.06412e+06	943977	867604	947234	1.371e+06	1.23317e+06	1.11821e+06	1.32059e+06	1.29929e+06	1.1792e+06	1.15462e+06	1.1474e+06	1.18393e+06	1.20139e+06
7	211.072	2.31455			0.839771	38380.9	33120.7	31808.1	37829.3	43414.5	35050.3	33748.5	42120.2	33460.2	31623.1	33966.8	39475.4	33908.9	34797.9	29733.2	38114.5	32164.2	34670.3	32102.1	34712.4	43672.1	39247.3	35738.6	33154.3	34664.2	42739.7	39760.7	36400.9	33934.8	32772.4	49212	43518.5	48546.8	49558.6	49880.6	41312.9	46771.3	41737.8	41538	45954.2
8	244.13	8.14493		C10H19N3O4	0.852859	62463.5	52090.4	48701.7	71451.5	70882.9	59964.1	52492.3	72425.1	56225.8	55324.2	63619.4	61358.7	61463.5	57051.2	60233.8	65315.3	59176.2	60780.3	63173.6	64486.8	84162.4	75736.9	73823.6	61437.1	75882	86234.9	80635.8	70055.1	60466.9	67463.9	106791	85527.3	95208.6	86607.8	86997.7	80753.7	91873.6	79820.4	80145.9	66378.5
9	231.135	7.75313		C9H18N2O4	0.835273	2.80564e+06	1.97862e+06	2.33604e+06	3.14422e+06	3.49011e+06	2.83582e+06	2.75428e+06	3.14219e+06	2.78846e+06	2.23072e+06	2.72059e+06	2.54945e+06	2.54708e+06	2.51574e+06	2.94717e+06	2.62512e+06	2.3093e+06	2.59668e+06	2.67032e+06	2.73405e+06	2.81356e+06	2.77843e+06	2.74676e+06	2.62367e+06	2.72228e+06	2.879e+06	2.95018e+06	2.44341e+06	2.46367e+06	2.7406e+06	3.83791e+06	3.35456e+06	3.37528e+06	3.37563e+06	3.5039e+06	3.06924e+06	3.33274e+06	3.22444e+06	3.32573e+06	3.12162e+06
10	217.119	7.76886		C9H18N2O4	0.841086	7.51194e+06	5.75141e+06	6.22496e+06	7.27919e+06	8.89621e+06	7.95983e+06	7.13656e+06	8.15173e+06	7.8562e+06	6.28741e+06	7.6866e+06	7.14813e+06	7.13244e+06	7.10311e+06	7.24815e+06	7.97782e+06	7.26211e+06	7.17893e+06	6.71615e+06	7.18208e+06	9.40893e+06	7.27326e+06	8.59498e+06	5.96101e+06	7.68826e+06	8.60737e+06	8.01189e+06	7.26389e+06	6.51251e+06	6.51182e+06	9.99935e+06	9.22812e+06	9.15514e+06	1.00886e+07	9.27649e+06	9.50538e+06	8.94355e+06	8.6802e+06	8.60359e+06	8.28891e+06
11	205.083	8.41864			0.853302	130194	105542	110379	148679	128184	150221	111239	148615	111697	105318	117332	102458	126906	123952	120652	140408	109057	111295	109127	117797	128618	124449	118694	101116	116207	136768	125792	107429	88403.4	103628	170419	164456	128776	144023	161118	123071	159296	159398	141097	131938
12	191.067	8.51265		C6H12N2O5	0.853838	213560	176201	173402	218688	215846	224988	201274	220204	176183	179754	190774	213988	208286	181443	202326	213327	205170	195378	205556	203888	232716	194219	178626	186272	182553	185009	246370	169185	163898	176213	276467	244839	247446	245479	258181	222064	235183	222843	224896	224461
13	219.098	8.33496			0.855005	412769	303782	314544	430182	574684	420503	470328	560147	434957	359299	431565	402074	460554	430013	470314	473855	385718	408436	384865	475139	565219	482453	356422	302834	408142	481970	481966	408616	335793	312411	790173	655477	609121	723608	612782	680905	597565	627186	493673	518564
14	287.064	8.22274		C8H16N2O4	0.849079	47693.6	40196.4	38289.9	48144.5	52618.7	48433.4	44958	52741	46969.8	42677.1	39200.5	41021.7	42911.7	44928	43829.8	49050.9	43046	42693.6	42841.9	36167.2	47616.1	43178.8	34365.1	38978.8	43569.5	45517.7	49839.8	42182.7	35452.9	39410	63235.6	53897	48953.6	52141	58155.6	45867.7	53822.6	52868.7	43442.9	46399.2
15	231.098	8.19963			0.854344	118354	115668	98054.1	151852	147893	138821	109745	138649	111662	99434.5	110776	115339	110659	124509	110531	145126	119057	107969	112769	103455	139885	124030	127766	97434.5	124950	147225	133258	124114	114234	122619	208320	136437	138125	142055	145237	134108	169613	165838	146872	142371
16	88.0402	4.39103	Alanine	C3H7NO2	0.833127	9725.31	8260.49	6917.65	7833.71	12067.8	16229.3	8378.49	10689.9	15527.7	15202.4	14166.7	18684.3	12244.5	14810.6	12605	17919.7	14328.6	15200	13459.6	10964	10649.9	15914.8	11731.4	9991.84	8254.52	10383.3	12946.9	13544.3	10107.3	10310.5	13001.8	10872.8	12187.9	13624.6	13942.3	15492.4	10178.8	16047.8	10729.5	14444.4
17	270.185	0.602041		C18H25NO	0.855334	0	0	0	0	0	0	0	0	0	0	0	0	0	0	0	0	0	0	0	0	0	0	0	0	0	0	0	0	0	0	0	0	0	0	0	0	0	1139.65	0	0
19	286.179	1.47495		C18H25NO2	0.848445	0	0	0	0	0	0	0	0	0	0	0	0	0	0	0	0	0	0	0	0	0	0	0	0	0	0	0	0	0	0	0	0	0	0	0	0	0	0	0	0
20	244.141	8.65237		C9H19N5O3	0.85362	38423.4	27500.7	34351	48578.3	42074.2	39843.3	43285.6	42740.9	36971.8	32172.9	31439.7	32463.6	38495.1	38264.1	32207	41574.4	33101.7	41758	34946.5	40851.1	43877.5	36607.4	39005.6	32139.8	33911.7	42225.5	41291.4	36110	33764	40483.6	50738.6	46994.5	44198.3	54371.3	42491.5	46885.4	35638.8	37516.9	33370.4	38516.5
21	117.055	0.905741		C5H10O3	0.846731	32442.9	27173.1	19712.9	36776.1	24289.8	29695	32558.8	40176.1	25575.7	27962.4	30925.7	29572.2	29191.9	28833.7	29977.2	33405.3	30061.5	30233.2	30543.2	24823.7	53311.6	39586.6	35238.5	33600.5	27846.6	34129.9	39885.2	40259.2	33489.6	37042.8	51829.4	34504.7	46527.2	45080.4	55532.1	43026.4	39869.7	39823.2	35592.3	34268.6
22	138.019	3.98463		C6H5NO3	0.836383	4716.47	3983.96	4708.09	3416.07	4266.06	4482.74	5210.13	4982.3	4814.07	5231.06	3907.86	4466.4	4201.6	5269.16	4749.33	4158.4	4800.67	4281.82	4227.03	4401.87	5537.54	4253.23	5578.25	4523.36	4880.58	5092.16	5044.92	5149.53	5289.71	5822.03	4528.89	4743.99	4733.36	4981.17	5085.43	5928.58	5976.82	6583.99	6999.62	5407.37
23	299.259	0.560075			0.832639	325.151	549.302	163.768	1713.6	1121.79	2168.1	326.421	1693.53	403.259	1320.39	415.198	1189.24	904.102	549.818	867.132	959.066	879.174	0	1063.23	739.093	1876.51	689.961	1990.83	1319.42	1479.1	1108.38	1785.23	773.36	1130.64	730.11	659.129	1127.73	1029.8	2173.1	1781.29	2213.61	1423.25	1558.04	1306.69	1607.42
24	331.235	8.63351	N1,N12-Diacetylspermine	C14H30N4O2	0.847588	0	0	0	0	0	0	0	0	0	5488.27	0	0	0	0	0	0	0	0	0	0	0	0	0	0	0	0	5431.83	0	0	0	0	0	0	0	0	0	0	0	0	0
26	265.094	8.33145			0.855393	283858	236187	244737	288562	365844	270082	300790	380588	299897	249160	308316	258101	308424	272417	292435	320367	270046	256510	277096	316733	356545	312907	253773	217020	239428	307725	301168	270641	241452	228696	458988	351277	432887	406937	348232	414775	368735	336233	302565	336871
27	404.182	4.98335		C20H27N3O6	0.850807	38202.6	28494.6	35804.9	42611.3	49542.5	37407.1	33618.1	41336.6	37652.3	26304.8	35855.5	33215.5	27385	35926.3	35244.2	29625.7	29682.4	33471	27368.2	38824.6	46623.2	36563	45755.2	25951.2	40021.3	42293.3	33275.8	24974.4	31580.5	36467.1	48167.3	42289.2	38409.1	44669.2	40219.3	35746.3	36347.9	38067.6	30213.7	35021.2
28	354.202	4.05971			0.85397	109411	79033	75717.1	111010	106081	90318.5	111021	92614.4	95990.4	89937.2	100842	81440.3	103982	84700.2	112160	101197	86760.6	102769	93718.9	95885.2	142849	100408	117101	90875.6	77811.5	107977	110387	93101.1	83793.6	81999.9	142605	124411	118283	126367	114284	105185	113528	116630	99439.4	126151
29	340.187	4.20496			0.857591	871204	675701	632438	1.01607e+06	891908	868526	708499	856211	966212	683003	706895	731718	758645	781091	733115	835025	750345	792730	616110	727433	766618	745119	647524	716282	760544	691967	714684	786539	726273	762707	1.1315e+06	872818	808587	937273	919792	735264	949410	877204	938834	774175
30	328.151	5.82744			0.853521	47367.4	36426.1	36289.7	59759.4	57694.4	58712.7	43653.9	59048.2	41774.9	35176.8	46473.9	49808.2	43697.6	42680.6	51563.9	53188.1	45185.8	44343.4	43498	42286.7	52559.1	54827.2	44321.1	36366.3	38070.3	47500.6	54054.7	57046.2	34819.8	53004.1	69305.1	51959.5	60731	59127.2	61689.6	51643.2	67524.4	71540.5	53058.7	50013
31	291.098	5.79909		C9H16N4O7	0.854987	773107	844074	838207	1.06004e+06	1.07037e+06	1.08589e+06	931987	1.01674e+06	977825	784467	998870	894934	988754	886856	857319	1.04075e+06	942136	960814	887656	944374	1.06714e+06	947846	867897	740262	780273	883932	991819	1.02271e+06	815888	856155	1.1559e+06	971039	1.09108e+06	1.12785e+06	1.10437e+06	865480	1.20298e+06	1.18458e+06	991135	970779
32	275.103	5.00567		C14H16N2O4	0.858347	1.11659e+06	989311	1.09915e+06	1.24202e+06	1.35574e+06	1.15121e+06	1.12607e+06	1.13693e+06	1.11788e+06	940506	1.07721e+06	1.03113e+06	1.03333e+06	1.0189e+06	1.03028e+06	1.08413e+06	917223	971458	966830	960676	1.26825e+06	949878	1.32466e+06	1.04137e+06	1.22602e+06	1.47396e+06	1.04901e+06	1.1269e+06	1.13028e+06	1.07742e+06	1.38958e+06	1.22161e+06	1.34114e+06	1.35441e+06	1.43067e+06	1.21284e+06	1.14497e+06	1.30002e+06	1.1858e+06	1.13341e+06
33	259.075	5.06525		C15H13FO3	0.857231	1.39374e+06	1.21379e+06	1.55001e+06	1.61631e+06	1.88201e+06	1.63854e+06	1.69021e+06	1.83726e+06	1.40729e+06	1.2715e+06	1.4672e+06	1.50263e+06	1.42657e+06	1.51353e+06	1.43196e+06	1.45726e+06	1.38505e+06	1.53913e+06	1.44486e+06	1.30035e+06	1.43443e+06	1.54089e+06	1.58182e+06	1.42837e+06	1.30147e+06	1.63319e+06	1.44798e+06	1.32148e+06	1.29545e+06	1.34066e+06	1.58939e+06	1.74771e+06	1.56979e+06	1.73509e+06	1.62323e+06	1.60616e+06	1.62206e+06	1.67527e+06	1.64563e+06	1.51361e+06
34	199.072	5.29189			0.850638	1.43978e+06	1.41497e+06	1.30538e+06	1.47874e+06	1.45169e+06	1.39236e+06	1.24543e+06	1.45017e+06	1.49452e+06	1.23093e+06	1.46305e+06	1.4843e+06	1.42085e+06	1.34848e+06	1.4963e+06	1.42884e+06	1.33132e+06	1.37286e+06	1.45623e+06	1.35068e+06	1.69522e+06	1.40545e+06	1.32738e+06	1.05552e+06	1.45958e+06	1.47788e+06	1.42382e+06	1.3223e+06	1.09724e+06	1.26486e+06	1.67571e+06	1.54271e+06	1.63398e+06	1.59763e+06	1.73157e+06	1.55933e+06	1.62306e+06	1.46209e+06	1.45882e+06	1.47139e+06
36	220.064	3.61482		C11H11NO4	0.849271	0	0	3008.84	0	1862.61	2133.87	5346.71	2112.24	2060.97	2223.47	2365.39	2712.23	0	3387.47	0	2626.99	0	2412.81	0	0	28015.6	23248.6	17014.5	6754.62	7680.46	11462.9	18438.8	14607.5	6848.96	12992.3	25742.4	10087.5	11427.5	35079.1	22766.9	14958.4	19757.7	13984.2	14074.2	12847.9
38	243.967	4.65336			0.723494	1027.1	950.152	781.717	830.853	0	1081.6	1239.75	1170.67	1112.41	820.175	918.826	1215.91	965.086	1083.09	1154.44	966.912	1008.58	818.219	891.418	677.771	148.574	179.305	157.918	140.872	151.844	137.695	109.206	189.207	121.49	121.497	166.03	133.82	131.826	186.606	198.332	160.291	164.747	115.504	143.152	128.554
41	152.995	7.98354			0.850288	0	827.155	3114.63	1138.83	3698.98	997.078	0	1738.99	0	950.569	2245.84	2671.15	0	3029.56	3283.58	1178.01	0	0	662.225	0	2646.51	1828.19	1267.05	0	844.205	2204.56	2053.22	2130.61	1778.33	1910.2	2629.42	1168.76	1709.04	1967.91	1102.75	1728.84	1650.08	0	2483.98	0
42	151.061	4.33702			0.847062	1117.29	763.122	0	0	3285.69	0	1092.81	0	944.445	966.266	0	1117.24	911.868	0	0	1126.62	0	0	0	1589.82	1358.54	0	2103.27	1232.2	0	1235.36	952.236	0	0	0	870.995	883.177	0	1988.53	948.51	1031.36	0	1480.26	0	1142.85
43	437.276	6.2551			0.852206	136749	118914	121917	125684	154054	134907	116737	151815	118737	105461	138789	120931	116103	121114	141714	110016	127677	138314	107433	110658	127007	103586	100022	98332.7	108466	105126	95633.2	89740.1	93874.7	100436	136778	115973	134219	132896	151400	120330	113751	112825	112527	103400
44	158.046	1.57865			0.856159	115995	96192.9	104380	124193	130278	122264	113806	129960	103241	103453	111773	107092	103280	116745	120804	107736	109768	103111	113872	109287	73566	65250.3	69424	53553.4	65709.7	68481.4	65794.6	59526.2	52382.9	59042.6	101746	91505.7	81085.5	87815.6	91320.2	84888	78207	76949.9	75950.9	77912.7
45	174.04	3.85038		C6H9NO5	0.846053	58676.2	52592.1	51180.3	68403.8	61032.2	66870.1	61628.2	61648.6	60271.8	52147	60962.3	57682.8	59925	58597.2	56222.6	55047.4	55212.8	57250	50528.4	58174.3	44048.8	42215.8	42135.9	32575.2	35786.9	35805.1	44144.6	32136.4	35664.9	36127.2	50036.7	46543.8	43559.7	49669.2	52042.4	46370.7	43682.7	42371.8	39174.8	48129.7
46	289.114	8.81206		C10H18N4O6	0.851696	0	0	0	0	0	0	0	7077.37	6818.24	9467.56	0	0	0	0	0	0	0	0	0	0	1869.98	2626.64	1858.31	0	0	0	0	0	0	1937.93	1795.28	1864.14	0	0	0	0	0	0	0	0
47	131.046	4.35306	Asparagine	C4H8N2O3	0.851435	5950.05	3510.84	6522.95	8296.56	6863.59	5629.08	5433.37	6752.04	9032.08	7282.15	6537.19	7578.06	8104.14	5459.19	8678.29	5981.92	8802.46	3295.63	4219.21	8683.11	7647.53	12032.9	7039.42	6297.63	6140.41	5627.73	7531.98	3255.09	8722.34	5632.8	7992.4	6410.49	9906.99	7562.08	10111.1	11444.1	8404.22	8600.46	6510.12	11422.3
48	296.185	0.557407			0.849468	0	0	0	0	0	0	0	0	0	0	0	0	0	0	0	0	0	0	0	0	0	0	0	0	0	0	0	0	0	0	0	0	0	0	0	0	0	0	1042.29	0
49	503.321	1.03285			0.850234	0	0	0	0	0	0	0	0	0	0	0	0	0	0	0	0	0	0	0	0	0	0	0	0	0	0	0	0	0	0	0	0	0	0	0	0	0	0	0	0
50	258.148	1.97274		C16H21NO2	0.849063	0	0	0	0	0	503.483	0	0	0	0	525.907	0	0	0	356.98	0	0	486.828	0	0	0	0	0	152.845	0	0	0	0	0	0	0	149.351	0	0	0	193.545	134.533	136.007	0	146.956
51	151.026	4.40032	Xanthine	C5H4N4O2	0.85143	0	0	0	0	0	0	0	0	0	0	0	0	0	0	0	0	0	0	0	0	951.181	874.714	704.588	1562.24	1746.43	657.17	1058.36	1242.58	1817.92	793.485	2064.01	810.428	1534.61	935.258	911.461	1098.72	1743.37	1055.51	2086.3	1162.58
52	134.06	1.18857		C8H9NO	0.846188	0	0	0	0	0	0	0	0	0	0	0	0	0	0	0	0	0	0	0	0	0	0	0	0	0	0	0	0	1847.33	0	0	0	0	0	0	0	0	0	0	0
53	187.133	0.5816	3-Hydroxydecanoic acid	C10H20O3	0.850348	1024.28	666.86	1245.58	2728.3	2865.08	1790.68	695.832	2848.2	3412.3	3504.2	2511.83	1204.09	1843.24	690.193	1660.08	1032.02	4629.24	424.639	1219.27	1111.36	673.325	283.58	986.993	997.783	920.588	761.421	815.162	659.457	986.997	457.087	799.614	611.113	731.979	678.784	1101.54	1623.15	571.044	611.991	555.762	1593.04
54	173.104	8.59144	Arginine	C6H14N4O2	0.85036	5.65986e+06	4.72244e+06	4.74938e+06	5.68381e+06	5.06955e+06	5.52559e+06	5.25616e+06	5.63173e+06	5.16095e+06	4.08784e+06	4.90689e+06	4.84902e+06	4.89647e+06	4.42091e+06	4.74338e+06	5.02585e+06	4.80196e+06	4.89894e+06	5.22903e+06	4.59281e+06	5.02717e+06	4.09061e+06	4.41974e+06	3.91384e+06	5.01617e+06	5.02108e+06	4.75375e+06	4.65122e+06	3.6732e+06	4.26912e+06	6.1399e+06	4.88493e+06	4.70751e+06	5.39913e+06	5.5084e+06	4.8262e+06	5.10896e+06	4.85223e+06	4.75662e+06	4.96581e+06
55	438.166	5.33601			0.851171	40946.6	35817.5	25806.3	33061.2	31667.5	32368.8	22899.8	44304	19164.1	34097.6	23734	23000.3	28497.3	28475.5	33677.5	30473.9	23096.4	38857.5	26406.1	27881.1	32969.9	22220.6	33604.6	18537.8	26343.3	30496.5	33336.4	16340.5	18082.1	32283.4	34540.1	28048.1	34028.4	27261	29897.6	45572.4	44482.1	39169.9	36724.6	38911.7
56	227.103	4.53783		C10H16N2O4	0.840587	5.63014e+06	5.37689e+06	4.9712e+06	5.81459e+06	6.57099e+06	5.17355e+06	5.69706e+06	6.10167e+06	5.88934e+06	4.36197e+06	5.47398e+06	5.12148e+06	6.25912e+06	5.13801e+06	5.98101e+06	5.26193e+06	5.28564e+06	6.12464e+06	6.06582e+06	5.30601e+06	6.64773e+06	5.29496e+06	5.54046e+06	4.72406e+06	6.09323e+06	6.02822e+06	5.49842e+06	4.85566e+06	4.62098e+06	5.80368e+06	7.41418e+06	6.55094e+06	6.97139e+06	7.38241e+06	7.39573e+06	7.83711e+06	6.67786e+06	6.81133e+06	6.12131e+06	6.74654e+06
57	229.082	6.40811			0.850931	354137	314196	370339	374025	385831	366534	354286	351023	397539	348178	332327	325661	364313	300510	319398	327016	337400	353883	344494	336165	369769	375682	344508	336327	362933	327061	327232	349369	328269	333442	394668	403796	376919	395729	351088	433958	389297	345403	364503	333697
58	241.119	4.42529			0.835018	7.0903e+06	6.09368e+06	6.05078e+06	7.35024e+06	6.86504e+06	6.83248e+06	6.76386e+06	7.61696e+06	6.6807e+06	6.88179e+06	7.09533e+06	6.75825e+06	7.10226e+06	6.16291e+06	6.91005e+06	7.04238e+06	6.78448e+06	7.27667e+06	6.57714e+06	6.84471e+06	8.17601e+06	8.55744e+06	6.51754e+06	6.2771e+06	6.35673e+06	6.79467e+06	8.12441e+06	6.97865e+06	5.88303e+06	6.64295e+06	8.88732e+06	8.02309e+06	8.26146e+06	9.58403e+06	9.16975e+06	8.12504e+06	7.71923e+06	9.51523e+06	7.42057e+06	8.0999e+06
59	388.187	4.75681			0.850628	44384.3	33939.2	25453	37131.7	41221.5	35405.2	24693.3	40055.3	38311.9	34659.5	32941	29332.5	35471.4	33181.1	41172.7	31600.4	37071.6	31423.9	39623.8	31379.5	48543.1	42925.2	39633.6	31691.6	39455.1	33189.5	34536.5	29227.7	31477.3	45537.7	57083.2	47866	47930.8	41620.6	42201.1	40146.9	43347.3	47391.4	40274.3	44099.2
60	215.067	7.11076			0.855422	587057	457212	515752	552914	607531	445709	569789	512193	504271	434824	500128	453400	494994	499685	573423	548665	510999	500433	512715	510549	498910	493678	529258	404057	428114	456616	453053	497692	387128	484648	686433	666647	578571	612581	582189	627204	491918	579618	473263	531877
61	133.014	8.31845	Malic acid	C4H6O5	0.130509	0	0	0	0	0	0	0	0	0	0	0	0	0	0	0	0	0	0	0	0	0	0	0	0	0	0	0	0	0	0	0	0	0	0	0	0	0	0	0	0
62	245.006	0.963254		C3H6O3	0.851824	8125.61	3458.63	4807.19	5429.54	5075.62	5894.41	5572.8	5476.2	3981.72	4450.44	5467.09	5145.52	6922.21	6896.55	7351.62	6323.46	4986.47	5417.77	5517.44	4506.3	17435.9	13161.1	14154.8	9115.88	12411.8	12425	13838	12821.7	12450.2	12104.7	18362.1	13554.9	15152.1	23821.7	17808.4	16610.1	16662.7	15837.2	15258.2	16428.3
63	147.066	2.20237	Mevalonic acid	C6H12O4	0.82485	1176.81	468.356	283.511	545.214	887.514	207.085	157.734	169.367	120.996	180.109	491.165	320.268	133.147	0	214.833	299.614	701.626	538.068	11058.1	171.806	284.237	761.459	141.93	192.406	0	449.568	978.877	9668.46	217.385	568.796	227.539	198.899	394.435	205.63	595.61	356.839	237.466	199.106	380.223	388.601
65	196.027	8.18821			0.851762	0	0	0	0	0	0	0	145.743	154.267	0	140.382	199.375	0	0	160.844	166.007	0	147.262	0	0	0	0	0	86.4814	91.7937	119.165	121.135	0	0	118.098	104.147	52.276	139.092	0	0	50.3516	0	0	146.063	158.406
67	194.103	3.73054		C7H17NO5	0.848698	5268.92	15531.4	4544.42	4134.63	13164.2	4507.91	4576.53	11322.3	5018.65	0	8133.43	5117.95	5379.08	0	6360.52	7020.15	4776.81	4929.35	5805.03	6932.39	16663.8	10393	15171.9	14563.2	15372.3	13736.5	18513.7	13507.2	0	14739.2	23172.5	29524.2	19761.6	20411.6	36370.2	11103.5	32268.4	14693.4	14171.7	13317.3
68	118.051	8.03233		C4H9NO3	0.842627	7.74805e+06	5.82231e+06	5.96408e+06	6.50504e+06	7.24642e+06	7.48074e+06	7.19463e+06	7.66056e+06	6.39612e+06	5.56063e+06	6.81757e+06	6.0752e+06	6.18199e+06	6.76295e+06	6.93216e+06	7.26522e+06	6.9852e+06	6.84014e+06	6.83688e+06	6.92462e+06	8.5546e+06	7.46367e+06	7.7119e+06	6.50225e+06	7.16434e+06	7.83616e+06	7.48624e+06	7.35551e+06	5.6707e+06	7.15267e+06	1.08295e+07	7.90196e+06	8.48146e+06	9.6378e+06	9.64403e+06	1.02589e+07	8.91133e+06	8.44421e+06	7.92583e+06	8.11872e+06
69	215.032	5.48198			0.837602	2.165e+06	1.89473e+06	1.9476e+06	2.3382e+06	2.54119e+06	2.3001e+06	2.15172e+06	3.24774e+06	2.00841e+06	1.84538e+06	2.10605e+06	1.83449e+06	1.95217e+06	2.01664e+06	2.35186e+06	2.13423e+06	2.37016e+06	1.9938e+06	2.05718e+06	2.02012e+06	2.99256e+06	1.75683e+06	2.63512e+06	1.94705e+06	2.22711e+06	1.83318e+06	2.23968e+06	4.01736e+06	2.31769e+06	1.96401e+06	3.02054e+06	1.89917e+06	2.02568e+06	2.40419e+06	2.65198e+06	1.94623e+06	2.90482e+06	2.19204e+06	2.73377e+06	2.17887e+06
70	190.054	2.64136	N-Acetyl-L-methionine	C7H13NO3S	0.851596	9834.15	7907.98	7214.94	9635.81	9520.45	8793.42	10548.9	10301.9	8601.46	7643.83	8095.24	7691.53	8953.71	8362.22	10613.2	8519.19	8676.5	9218.63	7961.4	8341.71	10501.2	10065.1	8170.41	9233.67	7957.06	7890.52	8756.21	8402.82	7055.28	7952.3	11321.7	9593.77	8639.66	10700.3	11207.4	9570.04	9131.56	9280.25	8983.17	13188.9
71	188.056	5.06837		C7H11NO5	0.854044	19498.4	22410.2	16417.6	25767.6	23896.1	24969.5	20192.2	31845.1	23537.2	23709.1	21327.5	24699.3	19596.5	20590.5	26688	24568.3	19993.9	21348.7	23130.4	21643.8	30406.4	26377.5	26603.8	23149	23771.4	26783.9	34009.5	29991.8	23651	27282	27712	29612.8	28594.2	32748.4	29668.6	29494	30293.3	31576.5	27680.1	29072.9
72	256.059	5.42715			0.851548	80844.8	59991.2	69096	90901.4	96078.1	86790.4	89005.6	71624.5	69774.2	55642.2	53975.4	63104.4	57043.7	59026.5	60938.2	68966	62280.6	55541.4	56774	58378.7	82447.1	84769.2	79417.5	66367.9	86514.4	80726.6	70318.8	60966.6	65785.4	62002	99749.3	92493.2	113170	87591.2	87017.6	92468.7	83739.7	90974.6	94041.2	90898.5
73	176.038	3.02758		C6H11NO3S	0.847892	2608.73	2236.02	2346.06	3266.85	2623.94	2725.57	3039.1	2710.34	2605.63	2176.91	2715.53	2787.37	2980.9	2633.33	2795.88	2573.19	2376.44	2594.99	2577.52	2641.72	2360.08	1922.61	1953.05	1780.69	1767.97	1732.51	2202.06	1811.12	1619.78	1905.27	2701.42	2165.25	2172.94	2569.81	2371.66	1903.41	2168.48	2130.77	2066.6	2101.41
75	302.1	8.44749		C13H22NO3PS	0.849792	63690.1	55266	58701.1	75278.7	68545.5	72488.5	62689.2	72405.6	59872.6	50538	57036.4	64665.6	65666.8	59568.1	55570.4	69026.2	57073.5	57288.9	58584.2	56420.8	82545.2	60359.4	64809.6	61404.4	65599.1	68336.6	75647.5	55340.6	51752.1	61732.1	82782.7	80895.5	79486.9	86111.5	97040.3	75924.8	84392.3	82329.2	69232.4	78437
76	233.972	4.68795			0.852207	143771	135025	143264	190690	181108	179291	172309	186319	156835	158613	170041	189693	169226	173624	173587	190920	169751	206395	166230	129413	165512	166675	204373	184424	154365	276473	199649	203036	184049	207691	298974	222913	201383	253917	229134	282651	194224	211525	222134	224098
77	137.035	4.35567	Urocanic acid	C6H6N2O2	0.85181	1797.23	1600.64	2490.31	4150.75	5097.56	2807.23	3106	6555.52	4490.93	4075.2	3748.13	3028.43	1846.06	1718.62	4677.98	1897.38	2411.62	1563.69	2240.89	1489.09	2526.58	895.333	973.718	1662.93	2610.61	1684.13	2036.5	2077.52	1336.63	1725.43	2792.18	1261.53	1981.91	2823.45	774.522	1395.06	2974.39	2066.83	3991.72	1053.15
78	127.04	0.911444		C6H8O3	0.854584	73331.1	61615.5	47787.1	69705.1	73840.1	63422.2	72514.1	84350.3	56048.6	55853.2	55710.5	62383.8	61073.8	61062	64080	74579.8	68441.2	72139.8	64484.3	62289.6	97986.3	76386.7	70677.3	61101.5	72389.8	73141.9	81685.2	71820.9	64511.7	62957.1	85844.6	73148.9	77423	80766.4	95159.1	89264.8	82118.6	68213.9	73231.4	71708.8
79	137.024	3.43442		C7H6O3	0.815582	2793.07	6395.94	2198.97	1922.12	2337.08	2911.38	1525.42	1613.72	801.939	2451.52	1377.39	7330.21	2933.76	1986.72	908.096	1745.11	1595.79	2619.69	1827.56	2118.08	3967.9	3997.1	2149.02	2234.49	2075.87	2808.33	1866.35	2132.62	1872.41	2617	3119.88	5362.19	2332.86	2540.28	3716.19	2397.79	2222.33	1666.42	2492.86	2075.21
80	242.154	1.22569		C16H21NO	0.846762	1506.31	0	0	0	0	0	0	0	1091.47	0	0	0	0	1254.77	1621.69	0	0	0	0	0	0	0	0	0	0	0	1198.5	0	0	0	0	0	0	0	0	0	0	0	0	0
82	257.819	7.14355			0.838702	475865	527016	551932	511952	478098	452611	505515	489447	518462	563162	452671	513762	505220	483748	515855	519326	458197	455199	452456	450521	542354	574580	553064	507209	618210	477487	485053	537267	478992	541489	543644	556324	523146	468114	481691	553160	540422	466897	545218	528008
85	153.868	5.50852			0.779664	712478	753709	879503	889811	949332	792667	818311	841384	911818	863641	837857	918092	882472	839281	900451	919612	850209	845463	915789	796766	951623	816937	878289	968636	900306	1.00194e+06	934703	807787	923341	906685	875544	822674	894488	834823	926259	977766	898832	890344	922684	899721
86	243.968	5.42647			0.840229	0	0	0	0	0	0	0	0	0	0	0	0	0	0	0	0	0	0	0	0	0	0	0	0	0	0	0	0	0	0	0	0	0	0	0	0	0	0	0	0
90	89.0242	5.63938	Lactic acid	C3H6O3	0.652545	741773	607782	546067	678934	891447	717221	720928	881043	674908	689883	675057	701301	686938	758040	803453	671904	753157	691961	717398	706881	696293	730381	722362	605719	784755	722839	673244	777220	705839	665297	824323	759865	715158	862167	939792	753237	711104	739573	716427	714821
91	157.011	6.34851			0.843141	91737.3	70847.6	72071.7	76021.9	112485	87314	65806.5	109825	107598	77001.2	82470.8	83482.6	79286.9	84063.3	0	94904.7	90644.8	72232.6	91791.8	99297	96197.7	108058	93588.4	90744.9	106529	96197.9	95796.1	113723	94600.2	87082.5	130685	99073.1	91426	119532	134171	109492	113569	118239	85493.1	108125
92	230.064	8.02502			0.851183	13024.5	12283.5	18723.1	18873	15254.4	17056.8	12906.3	17844.6	8360.2	18907.5	17964.3	5740.48	8108.68	8439.92	12485.7	25904.8	7703.01	18534.9	7228.28	8546.22	29786.5	22521.1	16341.2	3996.97	17786.4	27124.2	12710.1	24163.8	12604.4	7962.13	18149	14679.1	16601.6	21402.9	44690	19648	25131.3	19696.2	13867.5	25829.8
93	297.065	3.94884			0.850162	0	0	0	0	0	462.915	0	417.058	0	0	0	0	0	0	0	358.116	0	0	491.366	0	0	0	0	0	0	0	0	241.953	242.907	262.071	0	0	285.169	0	0	0	0	0	286.268	0
94	258.149	3.24543		C16H21NO2	0.841961	0	0	0	0	0	0	0	0	681.561	0	452.016	0	0	0	0	0	0	0	0	0	0	0	0	0	0	0	0	0	0	0	0	0	0	0	0	0	0	0	0	0
95	312.195	1.44209			0.8452	0	0	0	0	0	0	0	0	0	0	0	0	0	0	0	0	0	0	0	0	0	0	0	0	0	0	0	0	0	0	0	0	0	0	0	0	0	0	0	0
97	390.239	5.18802			0.852853	125304	115007	108128	146413	171117	136436	155070	165947	149207	136458	147194	148922	121762	150400	142508	145906	132055	143111	117596	136890	45410.5	37276.1	43051.7	43448.8	41278.4	39507.5	32957.7	32392.8	42583.4	24692.1	66691.8	45652	65232.1	52883.6	51289.8	47779.2	55530.3	63573.5	40563.8	44217.1
99	204.07	1.6949		C8H15NO3S	0.849696	1083.36	1136.11	727.637	854.141	1357.6	505.381	1146.91	777.326	440.268	506.665	511.999	1653.56	1303.57	2259.75	803.364	1558.26	871.029	849.366	1163.06	614.884	1245.85	460.688	1861.95	994.492	962.298	888.715	594.387	699.113	1099.9	1629.82	1067.46	2390.36	477.651	1300.24	1418.19	1950	835.908	1385.61	2060.7	1607.42
100	202.072	4.42593		C8H13NO5	0.849713	4947.72	2412.2	3216.44	2902.01	3521.6	4095.33	2773.49	5114.43	4970.24	3189.77	2906.44	2692.64	2303.99	2945.11	5839.38	2424.61	2140.91	3029.44	3074.59	3179.89	7475.06	6781.63	4028.84	3994.52	5603.16	4430.15	4884.53	3739.88	4463.21	5429.81	4203.79	5673.15	3918.35	7694.23	5260.65	5995.83	8047.12	7837.23	2998.25	14201.7
101	155.952	4.67071			0.705183	0	122.957	120.064	0	203.077	206.753	96.8525	160.971	0	100.42	0	133.799	91.0849	0	0	53.5902	103.95	100.946	0	86.5967	0	0	0	0	0	0	0	0	0	0	0	0	0	0	0	0	0	0	0	0
102	303.232	0.536693		C20H32O2	0.459184	1464.59	289.019	380.062	1768.33	4102.67	3120.94	366.149	4911.33	2040.86	1236.24	1244.96	1149.14	252.15	1162.59	2429.03	1182.4	818.875	787.292	2419.51	1543.46	2980.18	1225.67	1286.76	1509.4	2431.47	1663.76	752.976	4946.09	1030.69	1612.82	2212.67	1850.89	1740.52	2043.59	5155.66	2942.65	325.488	1931.75	4005.53	2217.15
103	160.061	4.39549	N-Acetylthreonine	C6H11NO4	0.854994	99140.7	89073.5	91875.7	103634	119189	109843	97559.9	118136	96743.1	106368	102781	92013.1	104005	109321	109880	111494	92949.1	109881	99144.6	101946	108888	108308	102803	80807.1	103364	107036	111600	101881	72237	88083.9	132698	115684	112160	129002	125691	126310	115180	120976	116976	122296
104	124.007	7.12482		C2H7NO3S	0.853478	284496	226408	153378	252091	358368	301455	461240	438578	217888	483469	316996	372932	222798	371255	327985	253470	251108	207042	366522	264132	284347	275581	244156	323164	249827	274074	380986	333493	185900	327817	376172	265439	236498	497910	428912	336397	216385	233646	337408	281736
105	245.042	8.19209			0.758987	2404.37	1616.2	1879.88	3711.53	3881.53	3475.81	2849.79	3160.12	2817.44	2948.91	3344.97	2268.13	2589.57	3480.55	2045.03	4245.54	3408.73	3470.27	1765.43	1801.93	3467.89	3528.74	1720.65	2178.15	2612.29	3373.4	3696.49	1516.12	2305.73	3250.69	3720.95	3004.15	4930.55	3468.76	3825.08	4827.7	2779.85	5272.3	4339.96	5189.2
106	131.071	3.69838		C6H12O3	0.741201	7962.11	5514.99	3572.69	6657.51	2434.06	4187.94	3827.22	8184.27	4484.21	5186.33	5846.87	4537.16	4652.5	4813.7	4512.32	4718.21	4942.16	4687.46	5063.41	4063.86	6013.49	3765.5	3561.39	4238.02	4822.37	4319.96	3712.93	5703.06	3916.87	3096.26	5736.11	5529.09	6072.31	5293.2	3272.75	5358.92	5810.6	4715.92	5212.56	3663.55
109	89.0242	0.965521			0.278839	33933.5	41523.8	33050.8	51349.5	34935.3	45881.4	50802.9	54058.7	38138.1	44140	33588.7	52182.8	51988.8	52976.7	45050.5	54734.8	42095	50906.5	45110.1	38002.3	63758.4	104576	115024	80158.7	122107	104433	120601	108497	122385	125730	59547	132646	117351	136677	156871	111068	134043	116290	120725	122443
110	387.114	7.99052		C20H20O8	0.814985	1.50312e+06	1.33811e+06	1.14307e+06	1.68244e+06	1.71433e+06	1.55436e+06	1.53838e+06	1.5906e+06	1.41994e+06	1.20726e+06	1.31637e+06	1.3146e+06	1.29963e+06	1.34918e+06	1.23813e+06	1.35375e+06	1.4124e+06	1.21122e+06	1.48683e+06	1.45357e+06	1.7237e+06	1.46943e+06	1.36227e+06	1.29241e+06	1.3587e+06	1.46671e+06	1.50246e+06	1.33228e+06	1.03275e+06	1.25094e+06	1.71521e+06	1.74788e+06	1.39459e+06	1.72804e+06	1.39931e+06	1.6086e+06	1.24129e+06	1.59083e+06	1.70502e+06	1.64367e+06
112	125.035	0.815845	Thymine	C5H6N2O2	0.850843	695.494	505.786	218.939	518.528	235.118	286.659	319.661	464.562	290.991	622.254	369.404	636.311	645.208	215.616	339.463	443.901	204.029	546.123	267.243	269.049	543.356	766.367	413.549	384.529	1070.39	814.246	900.205	1401.62	698.042	1026.44	488.554	455.655	403.805	2075.37	922.043	796.048	643.144	415.804	684.654	882.048
113	102.056	7.76465			0.833684	1875.95	1504.81	735.47	1681.78	1508.79	1732.92	1519.44	1188.09	1400.63	686.579	2554.68	970.166	1913.86	1284.73	2014.04	1694.01	1598.87	1711.17	1573.93	1048.95	1425.45	1735.09	1909.76	1504.93	1646.61	1276.24	1803.91	1333.49	662.432	1043.4	2345.04	3141.26	2421.69	849.598	2111.26	1468.87	1965.82	2149.32	1627.25	973.425
114	228.064	8.65669			0.83986	3249.65	3173.91	2891.21	2039.19	6521.36	6057.71	4632.24	3559.05	4104.25	3291.5	4710.25	5352.78	4561.53	3949.97	3643.79	3638.33	4940.63	4883	1958.29	2432.04	6097.67	2620.93	3375.04	4972.11	4204.56	2489.69	2830.16	2523.63	4711.95	3400.42	6766.21	5248.15	4204.4	3467	7883.7	8016.14	6385.06	5326.01	6501.92	6884.56
115	174.04	5.68771	N-acetyl-L-aspartic acid	C6H9NO5	0.851918	8058.98	9293.26	8788.98	13580.7	10981.8	11406.3	11874.9	10919.1	12583.9	8172.69	10219.2	10844.4	10082.7	7671.21	11039.2	10769.2	11588.7	11200.1	12107	10935.9	10911.7	10691	13588.1	9600.39	10437.5	11020.5	13724.1	10780	10173.5	9900.43	13177.4	10916.6	12625.3	15046.3	12827.1	12478.1	13002.2	12329.4	11198.5	11288.8
117	201.037	6.23352			0.841808	0	0	0	0	0	0	0	0	0	6538.23	8351.92	0	7891.97	0	0	0	8142.87	0	0	0	42118.8	0	41756.2	0	0	0	0	0	0	0	0	0	0	0	0	0	0	0	0	0
118	540.329	6.46813			0.852752	62461.9	47178.8	33188.2	90565.3	57038.6	80211.8	68307.8	71016.4	72282.7	89665.7	51202.4	76160.8	92488.1	108102	110113	64239.4	68483.1	50027.1	78261.4	59817.5	92169.6	91388.9	51996.9	61731.1	33869.5	83391.6	72743.6	49199.9	89457.4	88563.3	59939	118749	74396	114315	131125	55548.7	72609.7	71234.9	110677	67547.4
119	172.097	1.63889	N-acytylleucine	C8H15NO3	0.852698	34076.8	28527.7	28406.7	39892.4	33380.9	39309.5	33595.4	36846.5	31336.1	32051.5	33674.9	31117.9	37128.2	36015.7	33324.2	35227.3	33451.8	30392.1	32791.8	30618.4	53146.7	47142.4	44029.3	34228.6	45707.3	50983.7	42771.7	36306.6	30326.2	38080.8	64133.5	50224.4	50834.2	58817.5	60660.6	50915.6	50429.6	54668.5	53380	56514.7
121	283.089	8.13186		C10H14N5O5	0.845573	17703.3	22303.2	17914.5	20382.1	19741.2	16577.9	17119.2	19670.4	16257.3	19526.4	24966.9	19903.1	17791.7	14003.2	21025.1	23947.8	28006.4	20642.9	23636.5	15442.7	19556.3	25918.5	19778.5	19485.5	21484.6	23376.5	17154.8	22751.3	20359.6	23425.7	24360.6	17742.6	22456.7	24756.5	23646.4	21879.8	24147.5	28180.7	24463.6	18676.3
122	131.046	8.20554	Asparagine	C4H8N2O3	0.854103	88211.6	81502	74103.3	103675	101657	97590.9	81845.4	80243.5	79893.6	80762.4	85006.5	86127.2	85284.7	95643.3	80555.6	99362.4	93590.1	91158.8	94432.1	81978.2	87411.4	95204	78755.4	69551.1	87003.8	100020	99813.9	62597.4	77304.5	89573.5	130748	112700	100199	114424	102144	103769	98328.9	112900	107423	101501
123	549.166	8.34523		C26H30O13	0.852274	12544.3	10511.2	13622.5	21457.7	14050.1	11588.3	16061.6	19751	13277.6	16133.1	12471.6	16616	12806.1	22149.4	10733.5	18744.4	10541.8	20244.2	17755	14874.6	46064.3	41688.4	66436.8	66638.4	40439.4	33898.8	61307.8	48490.3	46162.5	51874.3	45600.4	83409.8	55332.2	82895.6	78706.7	82898.8	57705.6	78718.4	55508.6	58409.2
124	122.025	3.06791		C6H5NO2	0.849372	5383.08	4183.15	5288.58	6689.56	6008.04	6076.04	5576.08	5612.46	5780.17	4829.7	5287.88	4314.61	6069.64	5362.63	5583.98	6120.74	5251.05	5757.55	5077.38	4927.63	478.946	1106.48	426.578	468.496	630.267	746.345	491.731	413.335	841.772	317.139	348.687	965.601	415.989	456.959	386.793	392.635	558.687	1257.6	394.482	331.312
125	134.047	4.70619	Adenine	C5H5N5	0.841408	9.05689e+06	8.15782e+06	8.67926e+06	9.8507e+06	9.11448e+06	9.0682e+06	9.77695e+06	8.95403e+06	9.97898e+06	8.12303e+06	8.74502e+06	8.98557e+06	8.50697e+06	8.3279e+06	1.03337e+07	8.96739e+06	9.53652e+06	1.0806e+07	8.27674e+06	8.67329e+06	1.02285e+07	7.39139e+06	8.69417e+06	6.91898e+06	7.64276e+06	8.68938e+06	7.52332e+06	8.93831e+06	8.72728e+06	8.77766e+06	1.19374e+07	9.16792e+06	9.46099e+06	1.01022e+07	1.07978e+07	9.89575e+06	8.55816e+06	9.26838e+06	8.73134e+06	8.83568e+06
126	111.02	1.17974	Uracil	C4H4N2O2	0.825501	1.91061e+06	1.97261e+06	1.86627e+06	2.16063e+06	2.27829e+06	2.06139e+06	1.99705e+06	1.94417e+06	1.87536e+06	1.89226e+06	1.90873e+06	1.96856e+06	2.13035e+06	2.04173e+06	1.89735e+06	2.12573e+06	1.98373e+06	2.10024e+06	1.82062e+06	1.87845e+06	2.23013e+06	2.02129e+06	2.07713e+06	1.64428e+06	2.01462e+06	2.14191e+06	2.1889e+06	2.10805e+06	1.72776e+06	2.03934e+06	2.84142e+06	2.54053e+06	2.47899e+06	2.42261e+06	2.54036e+06	2.17692e+06	2.23117e+06	2.4346e+06	2.31943e+06	2.31938e+06
127	243.062	3.45052	Uridine	C9H12N2O6	0.847623	79148.2	54410.7	52079	78606	82652.9	69926.9	80733.5	91802.3	73319.4	63776	64219.1	80671.9	60168.8	78120	74826.3	69265.6	72891.1	64620.8	77051	63705.6	117355	90558.1	79646.7	69270.2	76354.8	78506	93004.1	72914.4	64664	78650.3	98959.9	82925.9	90973.6	114726	94208.7	97597	98972.5	90179.4	103036	87456.7
128	174.087	8.39015	Citrulline	C6H13N3O3	0.854068	19021.1	17292.8	13332.8	21053	23099.7	18447	18276	19291.2	21337.9	17233.1	18736.3	17514.1	17443.7	27490.2	26399.7	16103	15407.8	12948	15697.6	14784.9	17988.5	22261.4	16224.5	15780.5	23430.4	15239.5	19653.3	15512.2	14793	12649.5	27739.3	21880.1	18636.6	36898.5	28588.4	23947.3	17088.5	22202.9	17271.3	18312.8
129	134.017	4.76428			0.849984	91402.6	79787.4	87446.8	97533.9	81010.5	82244.7	100344	95532.1	106992	79173	88324.1	79315.1	82530.4	68778.2	90859.9	71446.6	107913	107845	69631.7	73854.6	68657.8	55091.6	60759.7	55329.8	54104.4	61028.8	69610.4	58648.9	67751	64592.3	100227	60417.3	73912.9	79188.1	73556.1	78932.5	58195.2	64176	62789.7	69363.3
