## Extended Data File 6 for "Metabolic Preference Assay for Rapid Diagnosis of Bloodstream Infections": Data S6. Compiled antibiotic susceptibility data.xlsx

### Sheet: Sheet1
Metabolic Preference Assay for Rapid Diagnosis of Bloodstream Infections
Extended Data File 6. Antibiotic susceptibility tessting biomarker data.
	label	compound	medMz	medRt	maxQuality
C. al	1	Arabitol				MH			No AB			0.5 FLC			2 AMB			2 5FC
			151.061	5.07331	0.845908	449.252	214.873	351.341	11916.4	9912.87	17738.3	11149.4	14795.4	14042.5	1265.95	4769.2	4235	26139.2	25902.6	25581.5
			151.061	5.07331	0.845908	449.252	214.873	351.341	14282.1	13514.2	12778.1	17010.9	8451.32	19794.1	6645.94	2982.9	7286.82	37184	31884.6	31309.2
			151.061	5.07331	0.845908	449.252	214.873	351.341	14563.8	16427	13426.5	14681.1	9199.06	17171.7	4709.89	2668.59	4593.77	40438.6	30563.3	53793.9
E. co	6	SuccinaTET				MH			No AB			1 CIP			8 AMP			1 CRO			1 MER			4 GEN			2/32 SXT
			117.019	1.5238	0.831229	1394433	1312682	1366033	75300000	96300000	123000000	3744968	3802380	3768945	29100000	29500000	27300000	5055360	5669460	5794694	4038003	3869881	3760218	3299801	3439264	3555329	75300000	77600000	68000000
			117.019	1.5238	0.831229	1394433	1312682	1366033	72800000	104000000	115000000	3749399	3351128	4342342	17600000	18300000	14700000	12500000	15700000	18500000	3639001	4570001	4034959	3093086	3172040	3075841	4136496	3772529	3962976
			117.019	1.5238	0.831229	1394433	1312682	1366033	115000000	129000000	112000000	2929230	2623784	2792263	8893479	7553388	6275088	16800000	18900000	21400000	3371797	3365709	3553719	3072532	2654529	2571424	2839536	2759902	2985605
E. fa	24	N1,N12-Diacetylspermine				MH			No AB			1 CIP			8 AMP			4 VAN			4 TET			500 GEN
			331.234	3.01761	0.263525	0	0	0	6473.13	6564.67	3383.77	5021.54	9227.75	5915.81	287.969	0	0	0	0	234.756	3697.63	1417.53	4576.9	1149.39	2048.44	281.877
			331.234	3.01761	0.263525	0	0	0	1420.16	1945.48	2136.52	2930.17	3789.21	4060.98	0	0	0	0	0	0	439.35	0	0	0	0	260.791
			331.234	3.01761	0.263525	0	0	0	3177.49	4195.3	2498.69	8511.69	8570.6	6929.65	0	0	0	0	0	0	2073.01	1056.27	4029.99	0	0	0
K. pn	6	SuccinaTET				MH			No AB			1 CIP			8 AMP			1 CRO			1 MER			4 GEN			2/32 SXT
			117.019	1.53406	0.841522	1287480	1215530	1239391	12900000	12700000	13600000	13000000	13800000	15700000	13100000	13200000	13500000	6714394	7264742	8392381	4987162	6392044	3970165	1760656	1884561	1910973	11100000	11800000	11800000
			117.019	1.70458	0.841978	460403	564374	802175	5372536	6538326	6125006	1053294	923253	1023937	7436464	7386724	8520987	2372668	2734699	1622560	1329252	1609602	2436346	1044050	751559	572113	988912	1005796	698098
			117.019	1.70458	0.841978	460403	564374	802175	11000000	12900000	14900000	1043370	1167138	785648	12200000	14500000	15200000	10100000	11300000	11200000	5425138	2386969	3584086	767005	1307934	1488411	1565526	644543	1320708
P. ae	51	Xanthine				MH			No AB			1 CIP			16 PIP			8 CAZ			2 MER			4 GEN
			151.026	4.35682	0.854554	3628.58	2391.9	5233.47	823845	1053198	1098904	200740	144207	212912	822989	1080516	894006	840111	747969	857441	747594	744545	856413	46326.4	37916.9	37898.8
			151.026	4.35682	0.854554	3628.58	2391.9	5233.47	473422	327142	408408	356115	375957	369650	513026	640598	547950	217163	289768	317485	280693	342476	317773	110324	109674	108815
S. au	99	?				MH			No AB			1 CIP			2 OXA			4 CFX			2 VAN			0.5 ERY			4 TET			4 GEN			2/32 SXT
			204.07	1.79447	0	187.265	353.6	542.049	22885	18894.3	16634.1	4596.03	3656.18	3277.62	3687.85	4836.92	2871.86	3829.07	2970.72	3119.68	2579.93	4 CFX+U21:V22	2945.12	3656.84	3308.88	3849.52	2923.03	3692.14	2080.69	3165.31	3436.55	1963.42	3323.94	4436.56	5548.05
			204.07	1.79447	0	187.265	353.6	542.049	13424.9	22646.5	20364.4	11237.5	5661.06	7947.35	5228.76	6647.61	5363.49	4964.35	4040.49	5190.98	3717.61	1429.13	1013.26	1967.32	4210.05	4629.55	4900.93	3758.61	3405.47	3254.78	1252.58	1887.32	5300.63	8009.08	7325.17
S. pn	90	?				MH			No AB			2 LVX			0.06 PEN			0.5 CRO			0.25 MER			1 VAN			0.25 ERY			2/32 SXT
			89.0246	7.59421	0.649737	38020.1	39389.1	36992	1383274	1287209	1250617	99210.8	73294.8	72518.5	50712.9	57482.1	51882.9	1006050	1132546	1246167	47663.6	50580.7	52924.2	52649.8	53692.8	57968.2	60713.7	58629.6	56888	87120.7	86979	261744
			89.0246	7.59421	0.649737	38020.1	39389.1	36992	1303234	1233637	1171746	93656.3	81960.3	80691.7	55832.5	61688.2	60605.5	966034	987079	1084644	79524.1	74127.2	79821.6	70512.5	75704.9	80712.3	77821.4	79121.9	75220.6	175324	170726	198860
			89.0244	7.45346	0.540386	48326.3	41253.9	36596.6	430559	516513	538140	66720.2	54738.4	51474.8	47662.5	49035.9	42865.3	48093	44371.3	24193.8	46399.1	47179.5	46729	41054.7	46745.7	47462.5	51095.8	42175	42691.3	49853.1	52027.1	46978.7
